# Cell-type-specific Transcriptomic-wide Association Studies Detected 91 Independent Risk Genes for Alzheimer’s Disease Dementia

**DOI:** 10.1101/2025.05.27.25328452

**Authors:** Qiang Liu, Randy L. Parrish, Shizhen Tang, Shinya Tasaki, David A. Bennett, Nicholas T. Seyfried, Philip L. De Jager, Vilas Menon, Aron S. Buchman, Jingjing Yang

## Abstract

Existing TWASs of AD dementia typically use a single statistical method to identify cell-type-specific risk genes. Here we sought to improve on existing approaches and utilized an omnibus xWAS pipeline to integrate snRNA-seq dataset (n=415) of dorsolateral prefrontal cortex (DLPFC) and the latest GWAS data of AD dementia to detect cell-type-specific risk genes. We identified 223 cell-type-specific TWAS risk genes across six major brain cell types, including 91 independent associations of which 11 are novel. Integrating proteomics data (n=716) of DLPFC and GWAS data, we identified 21 significant PWAS risk genes including 13 independent associations, overlapping with 32% independent cell-type-specific TWAS associations. Protein-protein interaction network analyses showed that our TWAS findings are functionally linked to established AD risk genes such as *APOE, BIN1*, and *MAPT*. These results underscore the value of leveraging large-scale snRNA-seq and proteomics data to uncover novel cell-type-specific mechanisms underlying AD dementia.

---

Alzheimer’s disease (AD) is the most common cause of dementia without effective cure, affecting millions of individuals worldwide^1^. Despite extensive research, the molecular mechanisms underlying AD remain largely unknown, highlighting the potential utility of integrative analyses of genetic, transcriptomic, and proteomic data to fill this critical knowledge gap. Recently, transcriptome-wide association studies^2^ (TWASs) and proteome-wide association studies^3^ (PWASs) have emerged as powerful tools for integrating transcriptomic and proteomic data with summary-level data by genome-wide association studies^4^ (GWASs). The standard two-stage TWAS/PWAS (i.e., xWAS) approach^5–8^ (see Methods) first estimates the cis-genetic effect sizes (referred to cis-xQTL weights) on each quantitative gene expression or protein abundance trait, and then takes these effect sizes as weights to conduct gene-based association test for each gene (or the corresponding protein coding gene). Genes with significant xWAS p-values have their genetic effects on the phenotype of interest in the GWAS data potentially mediated through their genetically regulated gene expressions or protein abundances.

Although recent TWASs^9–11^ of AD detected >100 risk genes including both known GWAS risk genes and novel findings, these analyses primarily studied bulk RNA sequencing (RNA-seq) data of AD-related tissues such as dorsolateral prefrontal cortex (DLPFC) and often only used one statistical method. Recent studies utilizing single-nucleus RNA sequencing (snRNA-seq, including pre-mRNA and nuclear-localized RNA) have revealed critical insights into cell-type-specific mechanisms underlying AD^12,13^. For example, genetic variants associated with AD were shown with cell-type-specific patterns of enhancer enrichment, particularly in microglia cells^14^, and expression quantitative trait loci (eQTL) in microglia cells are shown most enriched with GWAS risk loci of AD^15,16^. Also, recent snRNA-seq studies identified novel biomarkers, uncovered disease-associated pathways, and elucidate the important roles of non-neuronal cells such as microglia and astrocytes in AD pathologies^17^. These findings collectively highlight the importance of studies exploring cell-type-specific genomic mechanisms underlying AD.

Here, we applied our recently developed omnibus xWAS-O pipeline^18^ to integrate the latest large-scale snRNA-seq data of DLPFC (n=415) from the Religious Orders Study and Rush Memory and Aging Project (ROSMAP) Study^19^ and the latest GWAS summary data of AD (Bellenguez et. al 2022. N=∼789K)^4^. We studied six major brain cell types: astrocytes, microglia, excitatory neurons, inhibitory neurons, oligodendrocytes, and oligodendrocyte precursor cells.

In contrast to recent cell-type-specific TWAS analyses^19^ that used only one statistical method^8^ to model the genetic effect sizes on gene expressions, the xWAS-O pipeline^18^ aggregates TWAS findings based on multiple complementary statistical regression models (see Methods). In prior work, we have shown that this approach shows improved power and calibrated false positive rates^18,20^.

To calibrate for TWAS false positive rates, we further applied the recently developed Genomic Integration Fine-mapping Tool^21^ (GIFT) to fine map independent risk genes. Among 223 significant cell-type-specific TWAS risk genes, we fine-mapped 91 independent risk genes of which 11 were novel. Additionally, our PWAS-O analysis detected 21 significant PWAS risk genes, including 13 fine-mapped independent significant genes. We validated 29 of the 91 (32%) independent TWAS risk genes in the analogous PWAS-O findings using proteomics data from DLPFC (n=716). Further, protein-protein interaction (PPI) network analyses demonstrated that many of these cell-type-specific TWAS risk genes were interconnected with known AD risk genes such as *APOE*^22^, *BIN1*^23^, and *MAPT*^24^.
