## Supplementary Tables for "Cell-type-specific Transcriptomic-wide Association Studies Detected 91 Independent Risk Genes for Alzheimer’s Disease Dementia"

### Sheet: Table S1. Bulk TWAS-O
Gene	CHR	Start Position	TWAS-O P-value	TIGAR P-value	PrediXcan P-value	FUSION P-value
FCER1Ga,c	1	161215234	9.77e-10	4.6e-09	1.14e-09	5.06e-10
CR1a,c	1	207496147	1.58e-27	1.83e-10	5.28e-28	0.0792
SYT14c	1	209938174	1.12e-07	0.000123	3.75e-08	8.88e-05
ADAM17a,c	2	9488486	6.22e-07	0.0235	0.0194	2.07e-07
ICA1La	2	202773150	1.9e-06	1.71e-06	6.29e-05	1.03e-06
NBEAL1c	2	203014879	1.46e-06	7.32e-07	0.000186	NA
CPLX1c	4	784957	1.42e-07	4.74e-08	2.04e-05	0.000229
ZNF192P1c	6	28161781	6.63e-07	1e-06	2.84e-07	0.0714
AL022393.1c	6	28170845	1.76e-06	4.93e-06	9.4e-07	2.3e-06
HLA-E	6	30489467	1.48e-07	7.44e-08	NA	8.63e-06
MRPS18Bc	6	30617709	1.02e-07	1.02e-07	NA	NA
HSPA1L	6	31809619	6.88e-11	2.13e-07	0.0111	2.29e-11
C6orf48	6	31834608	5.36e-07	0.00068	0.0482	1.79e-07
HLA-DRAa,c	6	32439842	3.97e-07	1.32e-07	0.0241	0.267
HLA-DRB1a,c	6	32578769	2.41e-08	0.00477	4.4e-07	8.2e-09
AL669918.1	6	32813767	6.55e-07	0.00241	0.00124	2.18e-07
TREM2a	6	41158506	3.93e-21	4.29e-19	3.34e-21	2.17e-21
FOXP4a,c	6	41546426	7.3e-09	NA	0.59	3.65e-09
GPC2c	7	100169606	8.82e-08	2.94e-08	0.000586	0.945
STAG3a	7	100177563	8.58e-12	2.86e-12	1.31e-08	0.631
EPHX2a,c	8	27490779	3.5e-07	2.42e-07	2.26e-07	3.59e-05
SNX31	8	100572882	1.54e-07	3.07e-05	4.48e-07	5.82e-08
PABPC1c	8	100685816	2.97e-07	4.08e-07	1.28e-06	1.45e-07
FAM213Ac	10	80407829	3.62e-08	1.21e-07	1.36e-08	1.14e-06
TSPAN14a,c	10	80454166	1.27e-11	1e-09	4.26e-12	9.76e-06
STX3c	11	59713456	9.44e-12	0.00273	1.65e-07	3.15e-12
MS4A4Aa	11	60280541	1.88e-14	2.12e-08	1.31e-13	6.57e-15
VWCEc	11	61258286	1.11e-06	1.11e-06	NA	NA
TMEM126Ac	11	85647967	1.41e-07	1.41e-07	NA	NA
RITA1c	12	113185526	1.95e-07	2.35e-06	6.82e-08	3.54e-06
SDSLa,c	12	113422237	3.08e-07	7.75e-07	NA	1.92e-07
AC026362.1c	12	122975320	2.3e-06	2.3e-06	NA	NA
SLC24A4a,c	14	92322581	3.13e-08	0.0851	1.56e-08	NA
LACTB	15	63121800	6.77e-07	1.18e-06	2.8e-07	0.000264
APH1Ba,c	15	63276018	2.72e-19	0.000668	3.58e-16	9.08e-20
AC012146.1	17	5111468	6.33e-09	2.88e-09	1.88e-05	7.89e-09
AC087500.1c	17	5192084	7.44e-07	7.44e-07	NA	NA
GRNa	17	44345086	2.18e-12	1.24e-12	1.76e-12	6.06e-06
ACBD4	17	45132600	2.44e-07	0.274	0.286	8.13e-08
HEXIM1	17	45148502	1.97e-06	0.144	0.727	6.55e-07
LRRC37A4P	17	45506741	2.01e-07	9.52e-08	7.07e-05	2.25e-07
LINC02210a	17	45620328	1.09e-07	1.9e-07	2.36e-06	4.57e-08
CRHR1a	17	45784280	2.18e-07	1.64e-05	0.000418	7.31e-08
MAPTa	17	45894382	1.85e-07	0.000263	0.0121	6.17e-08
MAPT-IT1	17	45895783	7.71e-08	NA	NA	7.71e-08
KANSL1-AS1	17	46193576	2.39e-06	9.31e-07	0.0567	5.54e-06
NSFa,c	17	46590669	3.01e-08	8.93e-07	0.00019	1.01e-08
WNT3a,c	17	46762506	5.74e-08	0.00579	0.00614	1.91e-08
LRRC37A17P	17	46978481	5.99e-08	2.31e-08	1.48e-07	0.041
SUPT4H1c	17	58345175	2e-08	8.37e-07	5.04e-08	7.76e-09
ACEa,c	17	63477061	6.84e-16	4e-16	5.31e-16	3.84e-06
TMEM259	19	1009648	2.95e-07	5.72e-07	1.5e-07	5.74e-07
ARHGAP45a,c	19	1065923	2.26e-06	0.0104	7.55e-07	0.012
POLR2Ea,c	19	1086579	2.36e-07	1.05e-07	3.14e-07	0.237
REXO1	19	1815246	6.89e-08	2.3e-08	8.32e-06	0.104
KLF16a	19	1852399	7.77e-07	6.25e-06	2.7e-07	0.0924
ZNF221	19	43951223	6.6e-08	6.6e-08	NA	NA
ZNF233	19	44259880	4.45e-11	0.504	0.673	1.48e-11
ZNF112a	19	44326555	2.01e-06	0.0148	0.674	6.69e-07
PVRa,c	19	44643798	1.76e-16	2.99e-15	1.92e-14	5.99e-17
CEACAM19a,c	19	44662278	7.5e-19	4.08e-19	1.01e-18	1.81e-18
AC243964.3	19	44664131	5.86e-08	0.374	2.93e-08	NA
BCAMa,c	19	44809059	3.67e-18	2.8e-05	1.83e-18	NA
NECTIN2a,c	19	44846175	8.02e-10	0.0249	1.28e-08	2.73e-10
TOMM40a,c	19	44890569	4.22e-18	NA	2.11e-18	0.000184
APOC1a	19	44914247	1.84e-08	0.388	6.12e-09	0.00127
TRAPPC6Aa	19	45162928	9.32e-08	9.32e-08	NA	NA
SIX5	19	45764785	5.15e-15	1.85e-14	NA	3e-15
DMWD	19	45782947	1.17e-41	NA	1.17e-41	NA
MYPOP	19	45890020	9.51e-08	4.75e-08	NA	0.0372
u a denotes Known GWAS risk genes of AD.
u b denotes TWAS risk genes also identified by Bulk TWAS-O analyses.
u c denotes independent risk genes.

### Sheet: Table S2. PWAS-O
Gene	CHR	Start Position	FDR q-value	PWAS-O P-value	TIGAR P-value	PrediXcan P-value	FUSION P-value
FCER1Ga,b,c	1	161215297	0.00506	5.35e-06	9.03e-06	1.17e-08	0.00506
ICA1La,b,c	2	202773150	0.0383	0.000162	1.64e-06	0.000134	0.0383
DIS3L2c	2	231961583	0.036	0.000145	2.06e-06	NA	0.036
CPLX1b,c	4	784957	0.0439	0.000195	3.85e-06	1.82e-05	0.0439
CD2APa,c	6	47477789	0.000633	5.36e-07	1.35e-05	4.13e-10	0.000633
TMEM106Ba,c	7	12211222	0.0341	0.000116	8.01e-05	2.33e-06	0.0341
EPHX2a,b	8	27491002	5.89e-07	3.74e-10	6.12e-13	3.6e-14	5.89e-07
CLUa,b,c	8	27596917	1.22e-19	2.59e-23	NA	1.83e-33	1.22e-19
PLECa,c	8	143915147	0.0209	5.63e-05	0.745	3.51e-07	0.0209
CCDC6c	10	59788748	0.0205	3.9e-05	9.84e-06	2.11e-07	0.0205
LACTBb,c	15	63121800	0.00771	1.16e-05	2.25e-07	2.63e-07	0.00771
CTSHa,c	15	78921750	0.0341	0.000123	3.92e-06	2.57e-06	0.0341
EARS2c	16	23522013	0.036	0.000143	5.3e-06	2.14e-06	0.036
NMT1b	17	45061299	0.0209	5.03e-05	NA	NA	0.0209
GOSR2b	17	46923120	0.0218	6.93e-05	0.526	NA	0.0218
ACEa,b	17	63477061	4.04e-08	1.71e-11	1.18e-16	1.55e-14	4.04e-08
STRADAa,b	17	63702832	0.00771	1.3e-05	1.27e-07	NA	0.00771
APOC2a,b	19	44945982	0.0214	6.33e-05	NA	6.25e-07	0.0214
CLASRPa,b	19	45039040	0.0209	4.67e-05	8.05e-07	NA	0.0209
PPP1R37a,b,c	19	45093173	0.00557	7.07e-06	5.23e-08	NA	0.00557
ERCC2a,b	19	45351391	0.0209	5.76e-05	1.23e-05	3.76e-07	0.0209
u a denotes Known GWAS risk genes of AD.
u b denotes PWAS risk genes also identified by Bulk TWAS-O analyses.
u c denotes independent risk genes.

### Sheet: Table S3. Astrocytes
Gene	CHR	Start Position	TWAS-O P-value	TIGAR P-value	PrediXcan P-value	FUSION P-value
EIF2Db,e	1	206571292	9.38e-08	9.38e-08	NA	NA
IL19a,b	1	206770764	1.03e-07	4.22e-07	NA	5.89e-08
PFKFB2b	1	207034366	3.27e-10	1.13e-10	6.55e-05	3.55e-09
YOD1b	1	207043849	2.09e-14	2.09e-14	NA	NA
CR1a,b	1	207496147	2.25e-16	1.12e-16	6.7e-07	NA
NGEFc,e	2	232878701	2.46e-07	2.46e-07	NA	NA
ATG16L1c,d,e	2	233210051	6.09e-07	NA	3.05e-07	0.000237
ZSCAN31b	6	28324693	4.32e-07	1.55e-07	4.01e-06	3.99e-06
ZKSCAN3b	6	28349947	1.52e-06	5.29e-06	4.15e-06	6.48e-07
ZSCAN23b	6	28431930	1.25e-06	7.16e-05	4.76e-06	4.6e-07
GPX6b,e	6	28503296	5.76e-07	0.0813	NA	2.88e-07
GPX5b,e	6	28525881	5.9e-07	0.0806	NA	2.95e-07
ZNF311b,d	6	28994785	1e-07	0.392	NA	5.01e-08
CYP21A2b,d,e	6	32038327	1.91e-06	1.03e-06	NA	1.34e-05
EGFL8b,e	6	32164595	4.6e-07	4.6e-07	NA	NA
BTNL2b	6	32393963	9.32e-13	3.11e-13	0.0153	1.25e-05
HLA-DOBb,d	6	32812763	9.31e-11	0.000505	1.81e-05	3.1e-11
ARPC1Bb,e	7	99374249	7.34e-08	7.34e-08	NA	NA
CPSF4b,e	7	99438922	6.01e-07	3.02e-07	8.02e-05	NA
GJC3b	7	99923266	2.14e-06	2.14e-06	NA	NA
ZKSCAN1b	7	100015572	4.43e-10	2.25e-09	5.86e-07	1.58e-10
GAL3ST4b,e	7	100159244	3.16e-10	3.16e-10	NA	NA
STAG3a,b	7	100177563	2.7e-07	2.7e-07	NA	NA
MOSPD3b,e	7	100612102	7.12e-07	7.12e-07	NA	NA
TFR2a,b,e	7	100620416	1.65e-06	1.65e-06	NA	NA
SERPINE1a,b,d,e	7	101127104	8.03e-07	8.03e-07	NA	NA
DYDC1b,d	10	80336105	4.04e-07	4.04e-07	NA	NA
MS4A2a,b	11	60088261	2.16e-06	NA	NA	2.16e-06
MS4A6Aa,b,d,e	11	60172014	4.5e-09	4.5e-09	NA	NA
MS4A4Aa,b	11	60185702	1.64e-09	1.64e-09	NA	NA
MS4A4Ea,b	11	60200270	1.55e-07	1.55e-07	NA	NA
MS4A7b,e	11	60378485	6.12e-12	6.12e-12	NA	NA
MS4A14b,e	11	60378530	8.41e-13	8.41e-13	NA	NA
MS4A5b,e	11	60429572	2.84e-17	2.84e-17	NA	NA
MS4A1b,e	11	60455846	6.85e-11	6.85e-11	NA	NA
MS4A8b	11	60699585	6.57e-08	6.57e-08	NA	NA
MS4A10b	11	60785333	1.13e-07	1.13e-07	NA	NA
PTGDR2b	11	60850933	4.18e-09	4.18e-09	NA	NA
ZP1b	11	60867562	1.48e-10	1.48e-10	NA	NA
SLC15A3b	11	60937084	3.06e-15	3.08e-15	NA	NA
CD6b	11	60971680	2.08e-07	0.808	0.619	6.94e-08
SBNO1a,b	12	123289109	4.9e-08	4.9e-08	NA	NA
TMED2b,d,e	12	123584533	6.53e-07	6.53e-07	NA	NA
CYP19A1d,e	15	51208057	6.83e-07	6.83e-07	NA	NA
KNOP1d	16	19701937	1.95e-06	6.75e-05	1.93e-05	6.8e-07
C1QL1b,c,d	17	44959693	4.72e-07	4.72e-07	NA	NA
HEXIM1b,c	17	45148475	2.31e-06	0.516	NA	1.15e-06
CRHR1a,b,c	17	45784280	1.09e-07	7.25e-06	NA	5.48e-08
LRRC37Ab,c	17	46292733	8.22e-09	2.74e-09	0.000302	0.249
LRRC37A2b,c	17	46511511	6.04e-09	2.01e-09	0.00394	0.04
WNT9Bb,c,d	17	46833201	1.87e-06	0.00296	NA	9.36e-07
SNF8b,c,d,e	17	48929316	1.21e-06	1.21e-06	NA	NA
ITGA3	17	50055968	4.14e-07	0.825	NA	2.07e-07
SAMD14	17	50110040	1.14e-06	0.24	5.13e-05	3.83e-07
PPP1R9B	17	50133737	9.96e-07	0.414	NA	4.98e-07
SGCAe	17	50164214	1.46e-06	0.916	NA	7.29e-07
CEACAM19a,b,c,d	19	44662278	3.13e-13	0.000631	1.04e-13	0.0908
BCL3a,b,c	19	44747705	2.76e-14	1.38e-14	NA	5.23e-11
BCAMa,b,c	19	44809071	6.98e-10	6.98e-10	NA	NA
APOC4a,b,c	19	44942237	2.87e-15	1.44e-15	NA	4.15e-05
CLASRPa,b,c	19	45039045	2.3e-06	1.15e-06	NA	0.0234
GEMIN7a,b,c	19	45079195	3.6e-16	NA	1.8e-16	0.0135
EXOC3L2a,b,c	19	45212621	5.43e-07	0.000152	NA	2.72e-07
CKMa,b,c	19	45306413	7.19e-10	3.6e-10	NA	0.00923
GIPRa,b,c,d	19	45668221	2e-06	2e-06	NA	NA
u a denotes Known GWAS risk genes of AD.
u b denotes TWAS risk genes also identified by Bulk TWAS-O analyses.
u c denotes TWAS risk genes also identified by PWAS-O analyses.
u d denotes independent risk genes.
u e denotes TWAS risk genes only identified by this cell type.

### Sheet: Table S4. Microglia
Gene	CHR	Start Position	TWAS-O P-value	TIGAR P-value	PrediXcan P-value	FUSION P-value
MED18d,e	1	28329002	2.38e-07	2.38e-07	NA	NA
MAPKAPK2b	1	206684905	3.34e-09	3.34e-09	NA	NA
PIGRb,e	1	206928522	3.77e-07	3.77e-07	NA	NA
CR2b,d	1	207454230	2.58e-11	2.58e-11	NA	NA
CR1a,b	1	207496147	2.52e-30	8.41e-31	6.69e-22	8.5e-12
BIN1a,e	2	127048027	2.38e-88	NA	2.38e-88	NA
CYP27C1e	2	127183832	1.76e-55	6.94e-08	5.85e-56	0.982
LIMS2a,d,e	2	127638381	7.59e-07	7.59e-07	NA	NA
EIF4E2c,d,e	2	232550674	5.55e-08	2.09e-08	1.63e-07	0.000149
RASGEF1Ca,d,e	5	180100795	3.6e-07	0.000674	1.39e-06	1.32e-07
ZSCAN26b	6	28267010	1.67e-07	6.21e-07	6.4e-08	1.45e-06
ZSCAN31b	6	28324693	2.2e-06	0.00836	0.0207	7.32e-07
ZNF311b,d	6	28994785	9.85e-08	6e-07	NA	5.37e-08
MCCD1b,d,e	6	31528962	1.04e-06	5.2e-07	NA	0.466
LTAb,e	6	31572054	8.01e-07	8.01e-07	NA	NA
HSPA1Bb	6	31827738	1.68e-06	1.68e-06	NA	NA
GPSM3b,d,e	6	32190766	3.8e-07	1.91e-07	4.21e-05	NA
HLA-DOBb	6	32812763	4.96e-11	3.74e-07	8.27e-05	1.65e-11
TAP2b,d	6	32821833	3.21e-08	1.02e-07	NA	1.9e-08
TREM1a,b,d	6	41267926	1.07e-08	5.36e-09	2.52e-06	NA
JAZF1a,d,e	7	27830573	3.9e-07	4.01e-07	1.92e-07	0.000828
ZNF394b,e	7	99473877	1.3e-07	1.3e-07	NA	NA
ZSCAN21b	7	100049774	3.9e-10	3.9e-10	NA	NA
MCM7b	7	100092728	1.22e-09	1.22e-09	NA	NA
TAF6b,e	7	100107070	3.28e-08	3.28e-08	NA	NA
STAG3a,b	7	100177563	9.51e-09	9.51e-09	NA	NA
PILRAa,b,e	7	100367530	1.08e-10	1.08e-10	NA	NA
MEPCEb	7	100428790	4.7e-07	4.7e-07	NA	NA
SAP25b	7	100572228	4.41e-09	2.21e-09	NA	0.106
LRCH4b,e	7	100574011	2.98e-07	1.56e-07	NA	3.37e-06
POP7b,e	7	100706121	3.71e-09	3.71e-09	NA	NA
TRIM56a,b,d,e	7	101085481	1.07e-15	7.92e-11	3.56e-16	7.7e-08
PTK2Ba,b,c,d,e	8	27311482	5.69e-14	0.0148	1.89e-14	0.00286
TP53INP1d,e	8	94925972	9.6e-07	0.000493	3.2e-07	0.0244
USP6NLa,d	10	11453946	2.46e-12	NA	2.46e-12	NA
OR4D9b,d,e	11	59511368	1.08e-06	1.08e-06	NA	NA
MS4A2a,b	11	60088261	3.43e-08	1.72e-08	NA	0.453
MS4A13b,e	11	60515392	1.34e-06	1.34e-06	NA	NA
MS4A18b	11	60729304	1.98e-06	1.98e-06	NA	NA
PTGDR2b	11	60850933	1.05e-08	1.05e-08	NA	NA
TMEM132Ab	11	60924463	4.62e-08	2.31e-08	0.03	NA
CD6b	11	60971680	8.34e-12	8.34e-12	NA	NA
CD5b,e	11	61102489	4.35e-07	4.35e-07	NA	NA
PGA4b	11	61222216	1.61e-06	NA	NA	1.61e-06
PICALMa,b,d,e	11	85957175	3.55e-07	1.78e-07	NA	0.000216
LACTBb,c,d,e	15	63121833	7.68e-08	2.56e-08	0.000946	0.000122
SCIMPa,b,d	17	5208920	1.43e-11	5.34e-07	3.91e-07	4.77e-12
KIF18Bb,c	17	44924709	1.18e-06	1.18e-06	NA	NA
C1QL1b,c	17	44959693	5.07e-08	0.0139	NA	2.54e-08
PLCD3b,c	17	45108959	1.64e-06	0.248	NA	8.22e-07
MAP3K14b,c,e	17	45263119	6.83e-07	0.447	NA	3.42e-07
MAPTa,b,c	17	45894382	4.93e-08	0.0511	NA	2.47e-08
ARL17Ba,b,c	17	46274784	3.31e-08	5.32e-08	1.67e-08	8.34e-08
LRRC37Ab,c	17	46292733	1.27e-07	8.88e-08	0.0944	8.08e-08
RPRMLb,c,d	17	46978156	1.78e-07	0.0297	NA	8.88e-08
SAMD14d	17	50110040	7.66e-07	0.0297	NA	3.83e-07
ZNF222a,b,c,e	19	44025342	2.66e-13	NA	NA	2.66e-13
ZNF284b,c,d,e	19	44072159	2e-08	7.45e-07	NA	1.02e-08
IGSF23a,b,c	19	44613563	6e-07	3e-07	NA	0.0186
APOEa,b,c	19	44905791	4.01e-08	4.01e-08	NA	NA
APOC4a,b,c	19	44942237	1.41e-07	7.04e-08	NA	0.0561
APOC2a,b,c	19	44946035	4.55e-13	2.09e-07	2.27e-13	NA
KLC3a,b,c	19	45333434	2.07e-07	2.07e-07	NA	NA
GIPRa,b,c,d	19	45668221	1.61e-17	1.61e-17	NA	NA
u a denotes Known GWAS risk genes of AD.
u b denotes TWAS risk genes also identified by Bulk TWAS-O analyses.
u c denotes TWAS risk genes also identified by PWAS-O analyses.
u d denotes independent risk genes.
u e denotes TWAS risk genes only identified by this cell type.

### Sheet: Table S5. Excitatory Neurons
Gene	CHR	Start Position	TWAS-O P-value	TIGAR P-value	PrediXcan P-value	FUSION P-value
IL10b	1	206767602	1e-06	1e-06	NA	NA
IL19a,b	1	206770764	7.67e-07	NA	NA	7.67e-07
PFKFB2b	1	207034366	2.51e-09	1.27e-09	NA	1.08e-07
CD55a,b	1	207321532	4.28e-08	8.28e-08	2.89e-08	NA
CR1a,b,d	1	207496147	9.25e-32	2.1e-30	4.73e-32	NA
PDE8Bd,e	5	77210449	1.97e-06	9.83e-07	0.00603	NA
ZNF165b,e	6	28080568	5.23e-07	2.9e-07	NA	2.62e-06
ZSCAN26b	6	28267010	1.98e-07	3.14e-07	9.26e-08	8.74e-07
ZKSCAN3b	6	28349947	9.95e-07	1.03e-06	2.01e-06	6.48e-07
ZNF311b,d	6	28994785	1e-07	1.93e-05	NA	5.01e-08
DDX39Bb,e	6	31530219	2.8e-08	1.4e-08	NA	0.466
C6orf47b,e	6	31658298	7.71e-07	7.71e-07	NA	NA
CSNK2Bb,e	6	31665236	4.62e-09	4.62e-09	NA	NA
ABHD16Ab,d,e	6	31686955	1.32e-09	2.11e-09	NA	9.61e-10
HSPA1Ab,e	6	31815543	4.85e-11	2.43e-11	NA	0.81
HSPA1Bb,d	6	31827738	5.92e-08	1.97e-08	0.00527	0.803
NELFEb,d	6	31952087	4.96e-07	2.48e-07	NA	0.845
DXOb,e	6	31969810	7.64e-11	3.82e-11	NA	0.859
STK19b,e	6	31971091	1.27e-06	1.27e-06	NA	NA
TNXBa,b,d,e	6	32041153	1.32e-07	1.32e-07	NA	NA
BTNL2b	6	32393963	3.87e-13	9.03e-10	NA	1.93e-13
TAP2b	6	32821833	2.06e-06	2.25e-05	0.0014	7.1e-07
HLA-DOAb,e	6	33004182	1.88e-08	1.88e-08	NA	NA
APOBEC2b,d	6	41053304	6.3e-08	6.3e-08	NA	NA
ARL4Ac,d,e	7	12686856	1.74e-06	0.000417	8.72e-07	NA
GJC3b	7	99923266	3.32e-11	3.32e-11	NA	NA
ZSCAN21b	7	100049774	8.38e-07	0.0361	2.79e-07	0.302
GPC2b,d	7	100169606	1.32e-06	1.32e-06	NA	NA
STAG3a,b	7	100177563	2.26e-09	2.26e-09	NA	NA
ACHEb,e	7	100889994	4.37e-07	2.23e-07	NA	1.09e-05
TSPAN14a,b,d,e	10	80454166	2.4e-06	8.13e-06	1.41e-06	NA
OSBPb	11	59574398	2.16e-13	NA	NA	2.16e-13
STX3b,e	11	59713456	4.21e-07	2.11e-07	NA	0.92
MS4A6Ea,b,d,e	11	60334831	5.14e-12	5.14e-12	NA	NA
MS4A8b	11	60699585	1.04e-08	1.04e-08	NA	NA
MS4A15b	11	60756867	3.48e-08	3.48e-08	NA	NA
MS4A10b	11	60785333	1.77e-06	1.77e-06	NA	NA
CCDC86b	11	60842113	6.66e-15	6.64e-15	NA	NA
ZP1b	11	60867562	1.13e-09	1.13e-09	NA	NA
PRPF19a,b,e	11	60890547	1.04e-10	1.04e-10	NA	NA
TMEM109b,e	11	60914158	3.85e-07	1.93e-07	0.749	NA
TMEM132Ab	11	60924463	3.9e-10	1.3e-10	0.312	0.34
SLC15A3b	11	60937084	1.7e-07	1.7e-07	NA	NA
CD6b	11	60971680	4.94e-15	0.839	0.0139	1.58e-15
VPS37Cb,d,e	11	61130257	3.93e-09	3.93e-09	NA	NA
FZD4b,d,e	11	86945679	8.49e-08	4.24e-08	NA	0.0142
BLIDd,e	11	122115340	2.38e-06	2.38e-06	NA	NA
RAB8Bb,c,d,e	15	63189560	1.96e-07	9.79e-08	NA	0.339
KIF18Bb,c	17	44924709	7.68e-08	0.000622	NA	3.84e-08
HEXIM1b,c,d	17	45148475	9.71e-07	0.449	NA	4.86e-07
PLEKHM1b,c	17	45435900	7.09e-08	3.55e-08	0.000286	NA
CRHR1a,b,c	17	45784280	2.21e-07	4.91e-05	0.189	7.37e-08
SPPL2Ca,b,c,e	17	45844881	3.37e-07	3.37e-07	NA	NA
ARL17Ba,b,c	17	46274784	1.89e-07	0.000347	0.00305	6.29e-08
LRRC37Ab,c	17	46292733	8.82e-08	0.000462	0.456	2.94e-08
WNT9Bb,c,d	17	46833201	9.36e-07	NA	NA	9.36e-07
ITGA3	17	50055968	2.07e-07	NA	NA	2.07e-07
PDK2e	17	50094737	1.05e-06	1.05e-06	NA	NA
PPP1R9B	17	50133737	4.98e-07	NA	NA	4.98e-07
LRRC59e	17	50375059	1.4e-06	1.4e-06	NA	NA
PLAURa,b,c,e	19	43646095	4.62e-09	0.00108	1.54e-09	0.215
ZNF225a,b,c,d,e	19	44112181	1.51e-07	1.51e-07	NA	NA
ZNF234b,c,e	19	44141554	3.62e-08	1.81e-08	NA	0.0567
ZNF285a,b,c,e	19	44382298	2.73e-11	2.73e-11	NA	NA
CEACAM19a,b,c	19	44662278	7.48e-15	0.018	2.48e-15	0.00699
BCL3a,b,c	19	44747705	3.34e-08	1.67e-08	NA	0.0352
TOMM40a,b,c,e	19	44890569	3.4e-11	3.4e-11	NA	NA
APOC4a,b,c	19	44942237	5.67e-20	2.92e-20	NA	9.87e-19
RELBa,b,c,e	19	45001449	1.98e-07	1.98e-07	NA	NA
GEMIN7a,b,c	19	45079195	2.24e-08	0.000343	0.0427	7.48e-09
TRAPPC6Aa,b,c,e	19	45162928	9.02e-09	2.92e-05	NA	4.51e-09
CKMa,b,c	19	45306413	3.33e-16	1.66e-16	NA	0.00923
ERCC1a,b,c	19	45407334	3.84e-10	4.15e-08	NA	1.93e-10
FOSBb,c	19	45467995	8.84e-17	NA	NA	8.84e-17
SNRPD2b,c,d,e	19	45687454	5.51e-09	6.59e-08	NA	2.88e-09
FBXO46b,c,d,e	19	45710629	3.76e-08	3.76e-08	NA	NA
CYYR1a,d,e	21	26466209	2.24e-06	0.000501	1.75e-06	1.31e-06
u a denotes Known GWAS risk genes of AD.
u b denotes TWAS risk genes also identified by Bulk TWAS-O analyses.
u c denotes TWAS risk genes also identified by PWAS-O analyses.
u d denotes independent risk genes.
u e denotes TWAS risk genes only identified by this cell type.

### Sheet: Table S6. Inhibitory Neurons
Gene	CHR	Start Position	TWAS-O P-value	TIGAR P-value	PrediXcan P-value	FUSION P-value
SRGAP2b,d,e	1	206203345	8.29e-07	8.29e-07	NA	NA
C4BPAb,d	1	207104233	8.88e-07	8.88e-07	NA	NA
CR2b	1	207454230	2.01e-08	2.01e-08	NA	NA
CR1a,b	1	207496147	1.87e-28	6.24e-29	1.36e-24	0.128
CR1La,b,e	1	207645113	1.5e-07	1.5e-07	NA	NA
ZSCAN26b	6	28267010	2.31e-07	5.45e-05	8.14e-08	1.45e-06
ZSCAN31b	6	28324693	8.14e-07	1.14e-05	4.48e-07	7.32e-07
ZKSCAN3b	6	28349947	5.45e-07	8.81e-07	3.95e-07	NA
ZBED9b,e	6	28570535	4.66e-07	0.000844	NA	2.33e-07
TRIM27b,e	6	28903002	1.39e-06	3.03e-05	NA	7.1e-07
MICAb,e	6	31399784	3e-08	1.31e-08	4.2e-08	0.768
PRRC2Ab,e	6	31620715	2.45e-06	2.45e-06	NA	NA
LY6G6Cb,d	6	31718648	1.1e-06	5.48e-07	NA	0.644
HSPA1Bb,d	6	31827738	8.15e-10	1.15e-07	0.00701	2.72e-10
BTNL2b	6	32393963	5.2e-07	0.000136	NA	2.61e-07
TAPBPb,e	6	33299694	1.87e-07	1.87e-07	NA	NA
ZBTB22b,d,e	6	33314406	2.02e-08	1.01e-08	NA	0.633
TREM2a,b,e	6	41158506	6.26e-07	3.13e-07	0.00334	NA
TREM1a,b,d	6	41267926	3.76e-09	3.76e-09	NA	NA
NCR2a,b,e	6	41335608	6.37e-08	6.37e-08	NA	NA
TOMM6b,e	6	41787662	1.71e-07	1.02e-06	9.33e-08	NA
MCM7b	7	100092728	8.97e-09	8.97e-09	NA	NA
LAMTOR4a,b,e	7	100148907	1.56e-08	1.56e-08	NA	NA
GPC2b	7	100169606	4.28e-07	2.2e-07	NA	7.27e-06
STAG3a,b	7	100177563	2.73e-08	2.73e-08	NA	NA
PVRIGb,e	7	100218241	6.25e-08	6.25e-08	NA	NA
SAP25b	7	100572228	1.78e-07	NA	1.78e-07	NA
NAT16b,d,e	7	101170496	5.29e-07	5.29e-07	NA	NA
DYDC1b,d	10	80336105	2.31e-06	1.16e-06	NA	0.993
MS4A4Aa,b	11	60185702	8.67e-07	8.67e-07	NA	NA
MS4A8b	11	60699585	7.01e-09	7.01e-09	NA	NA
MS4A18b	11	60729304	9.93e-13	4.96e-13	NA	0.0318
MS4A15b	11	60756867	9.53e-07	4.92e-07	NA	1.52e-05
PTGDR2b	11	60850933	1.72e-10	1.72e-10	NA	NA
CD6b	11	60971680	3.18e-08	0.0855	0.97	1.06e-08
PGA4b,d	11	61222216	1.26e-08	7.28e-09	NA	4.73e-08
SNX22b,c,d,e	15	64151715	1.53e-07	7.65e-08	NA	0.378
KDM6Bd,e	17	7839904	6.62e-07	6.62e-07	NA	NA
FMNL1b,c,d,e	17	45221444	1.21e-06	0.579	NA	6.05e-07
LRRC37A2b,c	17	46511511	2.94e-08	9.78e-09	0.043	0.209
GRIN3Bb,e	19	1000419	1.21e-08	1.21e-08	NA	NA
CSNK1G2b,d,e	19	1941172	4.08e-07	4.08e-07	NA	NA
IGSF23a,b,c	19	44613563	2.28e-11	2.28e-11	NA	NA
APOEa,b,c,d	19	44905791	2.45e-06	2.45e-06	NA	NA
APOC4a,b,c	19	44942237	1.49e-21	4.61e-21	NA	8.89e-22
EXOC3L2a,b,c	19	45212621	9.3e-17	9.3e-17	NA	NA
PPP1R13La,b,c,e	19	45379638	1.88e-11	9.39e-12	NA	0.0107
CD3EAPb,c,e	19	45406209	6.64e-08	2.07e-05	NA	3.33e-08
FOSBb,c,d	19	45467995	5.76e-07	2.07e-06	NA	3.34e-07
u a denotes Known GWAS risk genes of AD.
u b denotes TWAS risk genes also identified by Bulk TWAS-O analyses.
u c denotes TWAS risk genes also identified by PWAS-O analyses.
u d denotes independent risk genes.
u e denotes TWAS risk genes only identified by this cell type.

### Sheet: Table S7. Oligodendrocytes
Gene	CHR	Start Position	TWAS-O P-value	TIGAR P-value	PrediXcan P-value	FUSION P-value
MAPKAPK2b	1	206684905	6.01e-09	3e-09	0.283	NA
FCAMRb,e	1	206957965	3.36e-08	3.36e-08	NA	NA
PFKFB2b	1	207034366	8.09e-10	8.09e-10	NA	NA
YOD1b	1	207043849	1.58e-07	1.58e-07	NA	NA
C4BPAb	1	207104233	5.53e-08	2.76e-08	0.0201	NA
CD55a,b	1	207321532	7.28e-07	4.72e-06	4.21e-07	6.53e-07
CR1a,b	1	207496147	2.67e-30	8.89e-31	1.89e-25	1.28e-11
INPP5Da,c,d,e	2	233059967	7.26e-11	3.63e-11	1.36e-07	NA
ZSCAN26b,d	6	28267010	1.22e-06	1.53e-05	5.85e-07	1.45e-06
ZSCAN31b	6	28324693	2.19e-06	0.0031	0.00018	7.32e-07
ZKSCAN3b,d	6	28349947	1.7e-06	1.7e-06	NA	NA
OR2H2b,d,e	6	29585121	1.58e-11	1.58e-11	NA	NA
LY6G6Cb,d	6	31718648	1.05e-07	1.05e-07	NA	NA
APOBEC2b,d	6	41053304	3.79e-09	3.79e-09	NA	NA
PTCD1b,e	7	99416739	6.46e-07	3.23e-07	NA	0.11
ZNF3b,e	7	100064033	2.46e-08	2.46e-08	NA	NA
TSC22D4b,d,e	7	100463359	8.48e-07	8.48e-07	NA	NA
USP6NLa,d	10	11453946	4.87e-08	2.44e-08	NA	0.154
DYDC1b,d	10	80336105	1.48e-06	1.48e-06	NA	NA
OSBPb,d	11	59574398	1.18e-09	5.92e-10	NA	0.671
MS4A4Ea,b,d	11	60200270	8.62e-09	8.62e-09	NA	NA
CD6b	11	60971680	8.11e-08	8.11e-08	NA	NA
DENRb,e	12	122752824	1.28e-06	1.28e-06	NA	NA
VPS37Bb,e	12	122865330	5.79e-07	2.9e-07	NA	0.000133
ABCB9a,b,e	12	122920951	3.36e-07	3.36e-07	NA	NA
PITPNM2a,b,e	12	122983480	1.31e-06	1.31e-06	NA	NA
MPHOSPH9b,e	12	123152320	2.21e-06	2.21e-06	NA	NA
CDK2AP1a,b,e	12	123250112	2.92e-07	2.92e-07	NA	NA
SBNO1a,b	12	123289109	7.71e-07	7.71e-07	NA	NA
KNOP1d	16	19701937	1.74e-06	2.86e-05	2.04e-06	8.35e-07
PDPRd,e	16	70114332	1.88e-06	9.4e-06	6.71e-07	0.406
SCIMPa,b,d	17	5208920	2.96e-11	1.09e-08	6.89e-10	1e-11
GFAPb,c,d,e	17	44903159	1.37e-08	NA	NA	1.37e-08
PLCD3b,c	17	45108959	3.89e-08	NA	NA	3.89e-08
ACBD4b,c	17	45132600	6.67e-07	0.0508	NA	3.33e-07
ARHGAP27b,c,e	17	45393902	8.62e-09	0.00578	NA	4.31e-09
PLEKHM1b,c	17	45435900	7.12e-07	2.59e-06	6.8e-05	2.63e-07
CRHR1a,b,c	17	45784280	2.92e-07	2.92e-07	NA	NA
MAPTa,b,c	17	45894382	1.12e-07	7.83e-07	NA	6.02e-08
STHb,c	17	45999250	2.32e-08	0.0021	NA	1.16e-08
ARL17Ba,b,c	17	46274784	3.98e-07	5.13e-07	2.25e-07	8.71e-07
LRRC37Ab,c	17	46292733	2.29e-07	7.63e-08	0.0458	0.504
ITGA3d	17	50055968	6.21e-07	0.0375	0.115	2.07e-07
ZNF235b,c,d,e	19	44228729	9.52e-10	1.04e-05	NA	4.76e-10
BCAMa,b,c	19	44809071	2.24e-21	1.1e-19	NA	1.13e-21
APOC4a,b,c	19	44942237	1.99e-20	3.42e-20	NA	1.41e-20
APOC2a,b,c	19	44946035	2.3e-07	0.0121	NA	1.15e-07
CLASRPa,b,c	19	45039045	3.52e-08	3.52e-08	NA	NA
CKMa,b,c	19	45306413	8.71e-07	4.36e-07	NA	0.00923
FOSBb,c	19	45467995	6.28e-12	NA	NA	6.28e-12
u a denotes Known GWAS risk genes of AD.
u b denotes TWAS risk genes also identified by Bulk TWAS-O analyses.
u c denotes TWAS risk genes also identified by PWAS-O analyses.
u d denotes independent risk genes.
u e denotes TWAS risk genes only identified by this cell type.

### Sheet: Table S8. Opc
Gene	CHR	Start Position	TWAS-O P-value	TIGAR P-value	PrediXcan P-value	FUSION P-value
PLA2G2Fd,e	1	20139323	1.66e-06	1.66e-06	NA	NA
GRHL3d,e	1	24319357	1.19e-06	1.19e-06	NA	NA
IL10b,d	1	206767602	7.24e-09	3.62e-09	NA	0.319
CR1a,b	1	207496147	8.3e-31	2.77e-31	1.67e-27	6.67e-12
ZSCAN16b,d,e	6	28124609	5.04e-07	5.04e-07	NA	NA
ZSCAN31b	6	28324693	2.19e-06	0.0118	0.000414	7.32e-07
ZSCAN23b	6	28431930	1.38e-06	0.0324	0.0299	4.6e-07
SLC44A4b,e	6	31863192	2.04e-07	2.04e-07	NA	NA
NELFEb,d	6	31952087	1.28e-06	NA	NA	1.28e-06
HLA-DOBb	6	32812763	2.16e-08	9.06e-06	2.8e-05	7.21e-09
TAP2b	6	32821833	9.77e-08	4.88e-08	NA	0.672
KIFC1b,d,e	6	33391823	6.65e-07	6.65e-07	NA	NA
GPR141a,d,e	7	37683796	5.91e-07	5.91e-07	NA	NA
CYP3A5b,e	7	99648194	1.01e-06	1.01e-06	NA	NA
ZKSCAN1b	7	100015572	1.57e-06	1.57e-06	NA	NA
STAG3a,b	7	100177563	1.82e-09	2.36e-05	9.11e-10	NA
MEPCEb	7	100428790	1.66e-09	1.66e-09	NA	NA
AGFG2a,b,e	7	100539203	5.27e-07	2.65e-07	NA	5.58e-05
MS4A3a,b,e	11	60056587	2.07e-08	2.07e-08	NA	NA
MS4A2a,b	11	60088261	5.04e-15	5.01e-15	NA	NA
MS4A8b	11	60699585	1e-09	1e-09	NA	NA
CCDC86b,e	11	60842113	7.19e-11	6.72e-05	NA	3.59e-11
ZP1b	11	60867562	2.14e-08	2.14e-08	NA	NA
TMEM132Ab	11	60924463	1.71e-07	1.71e-07	NA	NA
CCDC81b,d	11	86374736	1.01e-07	5.05e-08	NA	0.077
NMT1b,c,e	17	45051610	1.86e-06	0.529	NA	9.31e-07
ACBD4b,c	17	45132600	1.53e-06	0.0119	NA	7.66e-07
HEXIM2b,c,e	17	45160700	1.3e-06	0.0042	NA	6.48e-07
SPATA32b,c,e	17	45254393	7.39e-08	7.39e-08	NA	NA
PLEKHM1b,c	17	45435900	2.02e-07	0.000105	NA	1.01e-07
CRHR1a,b,c	17	45784280	6.36e-08	2e-06	NA	3.23e-08
STHb,c	17	45999250	6.14e-08	3.95e-05	NA	3.07e-08
ARL17Ba,b,c	17	46274784	5.48e-08	1.32e-07	4.23e-08	4.25e-08
LRRC37Ab,c	17	46292733	2.42e-07	0.0065	0.204	8.08e-08
NSFa,b,c,e	17	46590669	1.5e-07	0.000423	NA	7.48e-08
RPRMLb,c,d	17	46978156	9.07e-07	0.179	NA	4.53e-07
LIMD2b,c,d,e	17	63695888	3.02e-07	3.02e-07	NA	NA
ZNF229b,c,e	19	44417519	1.13e-06	8.98e-06	0.62	3.92e-07
BCL3a,b,c	19	44747705	1.43e-15	1.42e-15	NA	NA
CLPTM1a,b,c,d,e	19	44954585	3.31e-07	3.31e-07	NA	NA
KLC3a,b,c,d	19	45333434	4.33e-15	4.32e-15	NA	NA
ERCC1a,b,c	19	45407334	1.14e-06	1.14e-06	NA	NA
VASPb,c,e	19	45506579	1.25e-07	1.25e-07	NA	NA
OPA3a,b,c,d,e	19	45527427	2.11e-09	0.000141	NA	1.05e-09
SIX5b,c,d,e	19	45764785	2.71e-20	2.71e-20	NA	NA
u a denotes Known GWAS risk genes of AD.
u b denotes TWAS risk genes also identified by Bulk TWAS-O analyses.
u c denotes TWAS risk genes also identified by PWAS-O analyses.
u d denotes independent risk genes.
u e denotes TWAS risk genes only identified by this cell type.

### Sheet: Table S9. Enrichment Analysis
Cell Type	Pathway Source	Pathway Name	p-value	q-value (FDR: BH-method)	q-value (Bonferroni)	Type	Category
astrocytes	Panther_Pathway	CCKR signaling map	0.000632134	0.0164355	0.0164355	Environmental information processing	Signal transduction
astrocytes	Panther_Pathway	Heterotrimeric G-protein signaling pathway-Gi alpha and Gs alpha mediated pathway	0.00469417	0.0305121	0.122048	Environmental information processing	Signal transduction
astrocytes	Panther_Pathway	Parkinson disease	0.00355094	0.0307748	0.0923244	Diseases	Neuropsychiatric and neurodevelopmental disorders
astrocytes	Panther_Pathway	Angiotensin II-stimulated signaling through G proteins and beta-arrestin	0.00321175	0.0417528	0.0835055	Organismal systems	Endocrine system
astrocytes	Panther_Pathway	Inflammation mediated by chemokine and cytokine signaling pathway	0.014468	0.047021	0.376168	Organismal systems	Immune system
astrocytes	Panther_Pathway	Endothelin signaling pathway	0.00937403	0.048745	0.243725	Environmental information processing	Signal transduction
microglia	Panther_Pathway	B cell activation	2.19229e-08	8.98839e-07	8.98839e-07	Organismal systems	Immune system
microglia	Panther_Pathway	T cell activation	6.00265e-06	0.000123054	0.000246109	Organismal systems	Immune system
microglia	Panther_Pathway	Integrin signalling pathway	4.5446e-05	0.000621095	0.00186329	Environmental information processing	Signal transduction
microglia	Panther_Pathway	CCKR signaling map	8.1245e-05	0.000832761	0.00333105	Environmental information processing	Signal transduction
microglia	Panther_Pathway	VEGF signaling pathway	0.00010532	0.000863624	0.00431812	Environmental information processing	Signal transduction
microglia	Panther_Pathway	Angiogenesis	0.000212852	0.00109087	0.00872693	Organismal systems	Development and regeneration
microglia	Panther_Pathway	JAK/STAT signaling pathway	0.00024649	0.0011229	0.0101061	Environmental information processing	Signal transduction
microglia	Panther_Pathway	Alzheimer disease-amyloid secretase pathway	0.000327092	0.00121916	0.0134108	Diseases	Neuropsychiatric and neurodevelopmental disorders
microglia	Panther_Pathway	Parkinson disease	0.000211405	0.00123823	0.00866761	Diseases	Neuropsychiatric and neurodevelopmental disorders
microglia	Panther_Pathway	Inflammation mediated by chemokine and cytokine signaling pathway	0.000308136	0.00126336	0.0126336	Organismal systems	Immune system
microglia	Panther_Pathway	FGF signaling pathway	0.00018607	0.00127148	0.00762887	Environmental information processing	Signal transduction
microglia	Panther_Pathway	EGF receptor signaling pathway	0.000462835	0.00158135	0.0189762	Environmental information processing	Signal transduction
microglia	Panther_Pathway	PDGF signaling pathway	0.000843446	0.0026601	0.0345813	Environmental information processing	Signal transduction
microglia	Panther_Pathway	Apoptosis signaling pathway	0.00102641	0.00300592	0.0420828	Cellular processes and organization	Cell growth and death
microglia	Panther_Pathway	Interferon-gamma signaling pathway	0.00127858	0.00349479	0.0524218	Organismal systems	Immune system
microglia	Panther_Pathway	Ras Pathway	0.00159182	0.00407904	0.0652646	Environmental information processing	Signal transduction
microglia	Panther_Pathway	p53 pathway feedback loops 2	0.00221651	0.0053457	0.0908769	Cellular processes and organization	Cell growth and death
microglia	Panther_Pathway	Insulin/IGF pathway-protein kinase B signaling cascade	0.00293647	0.00668863	0.120395	Organismal systems	Endocrine system
microglia	Panther_Pathway	Huntington disease	0.00340441	0.00697904	0.139581	Diseases	Neuropsychiatric and neurodevelopmental disorders
microglia	Panther_Pathway	Endothelin signaling pathway	0.00332013	0.00716449	0.136125	Environmental information processing	Signal transduction
microglia	Panther_Pathway	p38 MAPK pathway	0.00448551	0.00875742	0.183906	Environmental information processing	Signal transduction
microglia	Panther_Pathway	PI3 kinase pathway	0.00576275	0.0107397	0.236273	Environmental information processing	Signal transduction
microglia	Panther_Pathway	FAS signaling pathway	0.0131611	0.0234611	0.539605	Environmental information processing	Signal transduction
microglia	Panther_Pathway	Insulin/IGF pathway-mitogen activated protein kinase kinase/MAP kinase cascade	0.015681	0.0257168	0.642921	Organismal systems	Endocrine system
microglia	Panther_Pathway	Interleukin signaling pathway	0.0151955	0.025959	0.623016	Organismal systems	Immune system
microglia	Panther_Pathway	p53 pathway by glucose deprivation	0.0212307	0.0334792	0.870459	Cellular processes and organization	Cell growth and death
excitatory neurons	Panther_Pathway	CCKR signaling map	1.53198e-05	0.000720031	0.000720031	Environmental information processing	Signal transduction
excitatory neurons	Panther_Pathway	Parkinson disease	0.000787932	0.0092582	0.0370328	Diseases	Neuropsychiatric and neurodevelopmental disorders
excitatory neurons	Panther_Pathway	T cell activation	0.00112064	0.010534	0.0526701	Organismal systems	Immune system
excitatory neurons	Panther_Pathway	Interleukin signaling pathway	0.000784957	0.0122977	0.036893	Organismal systems	Immune system
excitatory neurons	Panther_Pathway	Huntington disease	0.00157754	0.0123574	0.0741444	Diseases	Neuropsychiatric and neurodevelopmental disorders
excitatory neurons	Panther_Pathway	Heterotrimeric G-protein signaling pathway-Gi alpha and Gs alpha mediated pathway	0.00241052	0.0161849	0.113294	Environmental information processing	Signal transduction
excitatory neurons	Panther_Pathway	Insulin/IGF pathway-mitogen activated protein kinase kinase/MAP kinase cascade	0.003248	0.0169618	0.152656	Organismal systems	Endocrine system
excitatory neurons	Panther_Pathway	Nicotinic acetylcholine receptor signaling pathway	0.00294959	0.0173288	0.138631	Organismal systems	Nervous system
excitatory neurons	Panther_Pathway	B cell activation	0.000738311	0.0173503	0.0347006	Organismal systems	Immune system
excitatory neurons	Panther_Pathway	p53 pathway by glucose deprivation	0.00488943	0.0176772	0.229803	Cellular processes and organization	Cell growth and death
excitatory neurons	Panther_Pathway	Alzheimer disease-presenilin pathway	0.00480837	0.0188328	0.225993	Diseases	Neuropsychiatric and neurodevelopmental disorders
excitatory neurons	Panther_Pathway	Muscarinic acetylcholine receptor 2 and 4 signaling pathway	0.00568288	0.0190782	0.267095	Organismal systems	Nervous system
excitatory neurons	Panther_Pathway	Wnt signaling pathway	0.00411037	0.0193187	0.193187	Environmental information processing	Signal transduction
excitatory neurons	Panther_Pathway	Inflammation mediated by chemokine and cytokine signaling pathway	0.00464145	0.0198317	0.218148	Organismal systems	Immune system
excitatory neurons	Panther_Pathway	Muscarinic acetylcholine receptor 1 and 3 signaling pathway	0.00814355	0.0255165	0.382747	Organismal systems	Nervous system
excitatory neurons	Panther_Pathway	Cadherin signaling pathway	0.00949811	0.0279007	0.446411	Cellular processes and organization	Cellular community
excitatory neurons	Panther_Pathway	PDGF signaling pathway	0.0103169	0.0285232	0.484894	Environmental information processing	Signal transduction
excitatory neurons	Panther_Pathway	Dopamine receptor mediated signaling pathway	0.0136233	0.0291043	0.640295	Organismal systems	Nervous system
excitatory neurons	Panther_Pathway	Cytoskeletal regulation by Rho GTPase	0.014491	0.029612	0.681077	Organismal systems	Cell motility
excitatory neurons	Panther_Pathway	Angiotensin II-stimulated signaling through G proteins and beta-arrestin	0.0133865	0.0299603	0.629166	Organismal systems	Endocrine system
excitatory neurons	Panther_Pathway	FGF signaling pathway	0.0132932	0.031239	0.62478	Environmental information processing	Signal transduction
excitatory neurons	Panther_Pathway	Apoptosis signaling pathway	0.0120374	0.031431	0.565758	Cellular processes and organization	Cell growth and death
excitatory neurons	Panther_Pathway	Transcription regulation by bZIP transcription factor	0.0128047	0.0316748	0.601821	Genetic information processing	Transcription
excitatory neurons	Panther_Pathway	Ras Pathway	0.0169572	0.0332079	0.796988	Environmental information processing	Signal transduction
excitatory neurons	Panther_Pathway	Cortocotropin releasing factor receptor signaling pathway	0.0240022	0.0402894	1	Organismal systems	Endocrine system
excitatory neurons	Panther_Pathway	Integrin signalling pathway	0.0225361	0.0407383	1	Environmental information processing	Signal transduction
excitatory neurons	Panther_Pathway	Alpha adrenergic receptor signaling pathway	0.0219025	0.0411767	1	Organismal systems	Cardiovascular system
excitatory neurons	Panther_Pathway	General transcription regulation	0.0236973	0.0412509	1	Genetic information processing	Transcription
inhibitory neurons	REACTOME	Immunoregulatory interactions between a Lymphoid and a non-Lymphoid cell	2.68082e-05	0.0147713	0.0147713	Organismal systems	Immune system
oligodendrocytes	Panther_Pathway	CCKR signaling map	2.34962e-05	0.00068139	0.00068139	Environmental information processing	Signal transduction
oligodendrocytes	Panther_Pathway	Angiogenesis	9.84928e-05	0.00142815	0.00285629	Organismal systems	Development and regeneration
oligodendrocytes	Panther_Pathway	T cell activation	0.00044472	0.00214948	0.0128969	Organismal systems	Immune system
oligodendrocytes	Panther_Pathway	Integrin signalling pathway	0.000398445	0.00231098	0.0115549	Environmental information processing	Signal transduction
oligodendrocytes	Panther_Pathway	Inflammation mediated by chemokine and cytokine signaling pathway	0.000361076	0.0026178	0.0104712	Organismal systems	Immune system
oligodendrocytes	Panther_Pathway	B cell activation	0.00032016	0.00309488	0.00928464	Organismal systems	Immune system
oligodendrocytes	Panther_Pathway	PDGF signaling pathway	0.000780275	0.00323257	0.022628	Environmental information processing	Signal transduction
oligodendrocytes	Panther_Pathway	VEGF signaling pathway	0.00201402	0.00730082	0.0584066	Environmental information processing	Signal transduction
oligodendrocytes	Panther_Pathway	Endothelin signaling pathway	0.00334383	0.00881555	0.0969711	Environmental information processing	Signal transduction
oligodendrocytes	Panther_Pathway	p53 pathway by glucose deprivation	0.00287913	0.0092772	0.0834948	Cellular processes and organization	Cell growth and death
oligodendrocytes	Panther_Pathway	Alzheimer disease-amyloid secretase pathway	0.00321836	0.00933324	0.0933324	Diseases	Neuropsychiatric and neurodevelopmental disorders
oligodendrocytes	Panther_Pathway	Apoptosis signaling pathway	0.00774922	0.0187273	0.224727	Cellular processes and organization	Cell growth and death
oligodendrocytes	Panther_Pathway	TGF-beta signaling pathway	0.0103174	0.019947	0.299205	Environmental information processing	Signal transduction
oligodendrocytes	Panther_Pathway	JAK/STAT signaling pathway	0.0103116	0.0213597	0.299036	Environmental information processing	Signal transduction
oligodendrocytes	Panther_Pathway	p38 MAPK pathway	0.0118757	0.0215247	0.344395	Environmental information processing	Signal transduction
oligodendrocytes	Panther_Pathway	Ras Pathway	0.0100769	0.0224792	0.29223	Environmental information processing	Signal transduction
oligodendrocytes	Panther_Pathway	EGF receptor signaling pathway	0.013286	0.0226644	0.385294	Environmental information processing	Signal transduction
oligodendrocytes	Panther_Pathway	Parkinson disease	0.021404	0.0344842	0.620716	Diseases	Neuropsychiatric and neurodevelopmental disorders
oligodendrocytes	Panther_Pathway	Heterotrimeric G-protein signaling pathway-Gi alpha and Gs alpha mediated pathway	0.0241562	0.0350265	0.70053	Environmental information processing	Signal transduction
oligodendrocytes	Panther_Pathway	Interferon-gamma signaling pathway	0.0236401	0.0360823	0.685563	Organismal systems	Immune system
oligodendrocytes	Panther_Pathway	Oxidative stress response	0.0292888	0.038608	0.849375	Cellular processes and organization	Cellular response to stimuli
oligodendrocytes	Panther_Pathway	Insulin/IGF pathway-mitogen activated protein kinase kinase/MAP kinase cascade	0.0281736	0.0389064	0.817034	Organismal systems	Endocrine system
oligodendrocytes	Panther_Pathway	Huntington disease	0.0374628	0.0472357	1	Diseases	Neuropsychiatric and neurodevelopmental disorders
oligodendrocyte precursor cells	Panther_Pathway	Parkinson disease	0.000686312	0.0212757	0.0212757	Diseases	Neuropsychiatric and neurodevelopmental disorders
oligodendrocyte precursor cells	Panther_Pathway	Interleukin signaling pathway	0.0142117	0.0275352	0.440563	Organismal systems	Immune system
oligodendrocyte precursor cells	Panther_Pathway	Opioid prodynorphin pathway	0.00807973	0.0278302	0.250472	Environmental information processing	Signal transduction
oligodendrocyte precursor cells	Panther_Pathway	Metabotropic glutamate receptor group III pathway	0.0127131	0.0281504	0.394106	Metabolism	Metabolism of amino acids and derivatives
oligodendrocyte precursor cells	Panther_Pathway	Ras Pathway	0.0136914	0.0282956	0.424433	Environmental information processing	Signal transduction
oligodendrocyte precursor cells	Panther_Pathway	Metabotropic glutamate receptor group II pathway	0.0122908	0.0293088	0.381015	Metabolism	Metabolism of amino acids and derivatives
oligodendrocyte precursor cells	Panther_Pathway	Opioid proopiomelanocortin pathway	0.00790769	0.0306423	0.245138	Environmental information processing	Signal transduction
oligodendrocyte precursor cells	Panther_Pathway	Angiogenesis	0.0121846	0.0314769	0.377723	Organismal systems	Development and regeneration
oligodendrocyte precursor cells	Panther_Pathway	EGF receptor signaling pathway	0.0179597	0.03275	0.556751	Environmental information processing	Signal transduction
oligodendrocyte precursor cells	Panther_Pathway	Huntington disease	0.00754932	0.0334327	0.234029	Diseases	Neuropsychiatric and neurodevelopmental disorders
oligodendrocyte precursor cells	Panther_Pathway	VEGF signaling pathway	0.0227799	0.0336275	0.706177	Environmental information processing	Signal transduction
oligodendrocyte precursor cells	Panther_Pathway	Muscarinic acetylcholine receptor 2 and 4 signaling pathway	0.0120825	0.0340507	0.374558	Organismal systems	Nervous system
oligodendrocyte precursor cells	Panther_Pathway	Dopamine receptor mediated signaling pathway	0.022167	0.0343588	0.687177	Organismal systems	Nervous system
oligodendrocyte precursor cells	Panther_Pathway	FGF signaling pathway	0.0113933	0.0353192	0.353192	Environmental information processing	Signal transduction
oligodendrocyte precursor cells	Panther_Pathway	Angiotensin II-stimulated signaling through G proteins and beta-arrestin	0.0218964	0.0357257	0.678788	Organismal systems	Endocrine system
oligodendrocyte precursor cells	Panther_Pathway	Transcription regulation by bZIP transcription factor	0.0212269	0.0365574	0.658034	Genetic information processing	Transcription
oligodendrocyte precursor cells	Panther_Pathway	Opioid proenkephalin pathway	0.00723578	0.0373849	0.224309	Environmental information processing	Signal transduction
oligodendrocyte precursor cells	Panther_Pathway	T cell activation	0.00613379	0.0380295	0.190147	Organismal systems	Immune system
oligodendrocyte precursor cells	Panther_Pathway	Heterotrimeric G-protein signaling pathway-Gi alpha and Gs alpha mediated pathway	0.0281675	0.0396906	0.873193	Environmental information processing	Signal transduction
oligodendrocyte precursor cells	Panther_Pathway	Cortocotropin releasing factor receptor signaling pathway	0.00538725	0.0417512	0.167005	Organismal systems	Endocrine system
oligodendrocyte precursor cells	Panther_Pathway	Inflammation mediated by chemokine and cytokine signaling pathway	0.0357147	0.0481372	1	Organismal systems	Immune system
proteome	PathBank	Cadmium Induces DNA Synthesis and Proliferation in Macrophages	0.0070861	0.0106291	0.191325	Organismal systems	Immune system
proteome	PathBank	Fc Epsilon Receptor I Signaling in Mast Cells	0.0118225	0.0168004	0.319208	Organismal systems	Immune system
